# Full-length merozoite surface protein 1 of *Plasmodium falciparum* is a major target of protective immunity following controlled human malaria infections

**DOI:** 10.1101/2022.10.12.22280947

**Authors:** Micha Rosenkranz, Irene N. Nkumama, Sara Kraker, Marie Blickling, Kennedy Mwai, Dennis Odera, James Tuju, Kristin Fürle, Roland Frank, Emily Chepsat, Melissa C. Kapulu, CHMI-SIKA study team, Faith H. A. Osier

## Abstract

The merozoite surface protein 1 (MSP1) is the most abundant protein on the surface of the invasive merozoite stages of *Plasmodium falciparum* and has long been considered a key target of protective immunity. However, previous studies focused on small C-terminal fragments and potentially missed the opportunity to identify important epitopes that are relevant for protection. We used samples from a controlled human malaria challenge (CHMI) study in semi-immune volunteers to show that levels of pre-challenge antibodies directed against the full-length MSP1 (MSP1_FL_) are significantly correlated with protection from malaria. Furthermore, we showed that anti-MSP1_FL_ antibodies induced five distinct Fc-mediated effector mechanisms: complement fixation, phagocytosis, respiratory burst, degranulation and IFNγ production, each of which was strongly associated with protection. The breadth of Fc-mediated effector functions was the strongest correlate of protection. Our findings suggest that MSP1_FL_ is an important target of functional antibodies that contribute to a protective immune response against malaria and support the development of MSP1_FL_-based vaccines.
