## Supplementary Table 1 for "Full-length merozoite surface protein 1 of *Plasmodium falciparum* is a major target of protective immunity following controlled human malaria infections"

### Sheet: signf. dif. T vs. NT
Table S1: Significant different epitopes between treated and non-treated volunteers
a significant differences in anti-MSP1 peptide IgG responses between randomly selected treated (n=20) and non-treated (n=20) volunteers were calculated using Wilcoxon test. P-values were adjusted for multiple testing using Hommel’s method.
Peptides that are stronger recognized by non-treated volunteers compared to treated volunteers are highlighted in blue. Peptides that are are stronger recognized by treated volunteers compared to non-treated volunteers are highlighted in brown.
peptide	Subunit	Nature of origin	statistic	p.adj	p.adj.signifa
VTHESYQELVKKLEA	83	conserved	141.5	0.0247	*
FQKEKMVLNEEEITT	83	conserved	270	0.0306	*
KMVLNEEEITTKGAS	83	conserved	253	0.032	*
MVLNEEEITTKGASA	83	conserved	293	0.00147	**
LNEEEITTKGASAQS	83	conserved	253	0.032	*
KGASAQSGASAQSGA	83	oligomorphic	160	0.0402	*
ASAQSGASAQSGASA	83	oligomorphic	3739.5	0.00172	**
SGASAQSGASAQSGA	83	oligomorphic	1541	0.0482	*
QSGASAQSGTSGPSG	83	oligomorphic	261	0.0314	*
GTSPSSRSNTLPRSN	83	oligomorphic	250	0.0198	*
TSSGASPPADASDSD	83	oligomorphic	280.5	0.0178	*
GASPPADASDSDAKS	83	oligomorphic	258.5	0.0247	*
ASPPADASDSDAKSY	83	oligomorphic	288	0.0123	*
SPPADASDSDAKSYA	83	oligomorphic	306.5	0.00218	**
PADASDSDAKSYADL	83	oligomorphic	270.5	0.043	*
ADASDSDAKSYADLK	83	oligomorphic	274	0.0196	*
DASDSDAKSYADLKH	83	oligomorphic	277	0.0234	*
NYLFTIKELKYPELF	83	conserved	271	0.0252	*
LFTIKELKYPELFDL	83	conserved	276	0.0188	*
GFKYLIDGYEEINEL	83	conserved	289	0.0127	*
FKYLIDGYEEINELL	83	conserved	270	0.0445	*
KYLIDGYEEINELLY	83	conserved	290	0.0144	*
YLIDGYEEINELLYK	83	conserved	261.5	0.0418	*
GYEEINELLYKLNFY	83	conserved	278	0.0159	*
NDVCANDYCQIPFNL	83	conserved	272	0.014	*
CQIPFNLKIRANELD	83	conserved	251	0.0392	*
DNVGKMEDYIKKNKT	83	conserved	240	0.0402	*
EGSKKTIDQNKNADN	83	conserved	250	0.0198	*
LKKNENIKKLLDKIN	83	conserved	260	0.0408	*
PANSGNTPNTLLDKN	83	oligomorphic	258.5	0.0247	*
EHEEKIKEIAKTIKF	83	oligomorphic	265	0.0218	*
FNIDSLFTDPLELEY	83	conserved	288	0.0144	*
IDSLFTDPLELEYYL	83	conserved	294.5	0.0104	*
DSLFTDPLELEYYLR	83	conserved	277	0.027	*
FTDPLELEYYLREKN	83	conserved	310	0.00189	**
PTKSVQIPKVPYPNG	83	dimorphic	118	0.0112	*
KSVQIPKVPYPNGIV	83	dimorphic	136.5	0.0147	*
LTDIHNSLAADNDKN	83	dimorphic	261	0.0493	*
FINNIKKKIDLEEKN	83	dimorphic	263.5	0.0147	*
LLEDYEKSKKDYEEL	83	dimorphic	258	0.0481	*
NVEKQRYNNKFSSSN	83	dimorphic	251	0.0392	*
QRYNNKFSSSNNSVY	83	dimorphic	288	0.00855	**
SEKDFNHYYTLKTGL	83	dimorphic	160	0.0402	*
EADIKKLTEEIKSSE	83	dimorphic	266	0.049	*
ADIKKLTEEIKSSEN	83	dimorphic	268.5	0.0233	*
AASETTEDGGHSTHT	30	dimorphic	271	0.0154	*
SQSGETEVTEETEET	30	dimorphic	279	0.0259	*
QSGETEVTEETEETE	30	dimorphic	273	0.0413	*
SGETEVTEETEETEE	30	dimorphic	295	0.00781	**
GETEVTEETEETEET	30	dimorphic	283	0.0232	*
ETEVTEETEETEETV	30	dimorphic	284	0.0228	*
TEVTEETEETEETVG	30	dimorphic	287	0.0181	*
EVTEETEETEETVGH	30	dimorphic	272.5	0.0484	*
KVVENSIEHKSNDNS	30	dimorphic	250	0.0198	*
TKTVYLKKLDEFLTK	30	dimorphic	160	0.0402	*
SMDQKLLEVYNLTPE	30	dimorphic	127.5	0.0133	*
QKLLEVYNLTPEEEN	30	dimorphic	260	0.00958	**
KLLEVYNLTPEEENE	30	dimorphic	267.5	0.0472	*
LLEVYNLTPEEENEL	30	dimorphic	289	0.00965	**
LEVYNLTPEEENELK	30	dimorphic	266	0.0198	*
YSLYDSMNNDLQHLF	30	dimorphic	273	0.00732	**
LYDSMNNDLQHLFFE	30	dimorphic	273.5	0.0383	*
DLQHLFFELYQKEMI	30	dimorphic	270	0.0273	*
GNTTVNTAQSATHSN	38	dimorphic	260	0.00958	**
TVNTAQSATHSNSQN	38	dimorphic	258	0.0408	*
NTAQSATHSNSQNQQ	38	dimorphic	273	0.00732	**
AQSATHSNSQNQQSN	38	dimorphic	262	0.0345	*
QSATHSNSQNQQSNA	38	dimorphic	240	0.0402	*
SATHSNSQNQQSNAS	38	dimorphic	240	0.0402	*
HSNSQNQQSNASSTN	38	dimorphic	252	0.0354	*
SQNQQSNASSTNTQN	38	dimorphic	262	0.0287	*
STNTQNGVAVSSGPA	38	dimorphic	160	0.0402	*
KVPNPLTISTTEMEK	38	dimorphic	250	0.0432	*
VPNPLTISTTEMEKF	38	dimorphic	273.5	0.0348	*
PNPLTISTTEMEKFY	38	dimorphic	279	0.0271	*
LTISTTEMEKFYENI	38	dimorphic	273	0.00732	**
YENILKNNDTYFNDD	38	dimorphic	293.5	0.0114	*
ILKNNDTYFNDDIKQ	38	dimorphic	253	0.032	*
DTYFNDDIKQFVKSN	38	dimorphic	240	0.0402	*
TYFNDDIKQFVKSNS	38	dimorphic	250	0.0198	*
FVKSNSKVITGLTET	38	dimorphic	240	0.0402	*
TGLTETQKNALNDEI	38	dimorphic	259	0.0443	*
KKKELGQDKMQIKKL	38	dimorphic	275	0.0384	*
SVFFNKKKEAEIAET	38	conserved	274	0.0295	*
VFFNKKKEAEIAETE	38	conserved	282.5	0.02	*
FFNKKKEAEIAETEN	38	conserved	263	0.0472	*
FNKKKEAEIAETENT	38	conserved	285	0.0111	*
NKKKEAEIAETENTL	38	conserved	282.5	0.00922	**
KKEAEIAETENTLEN	38	conserved	300	0.00279	**
KEAEIAETENTLENT	38	conserved	317	4.63e-4	***
SIQTEDNYANLEKFR	38	dimorphic	252	0.0354	*
KFRVLSKIDGKLNDN	38	dimorphic	240	0.0402	*
GLHHLITELKEVIKN	38	dimorphic	270	0.00453	**
VIKNKNYTGNSPSEN	38	dimorphic	294	0.00131	**
EAKVTTVVTPPQPDV	38	dimorphic	240	0.0402	*
VVTPPQPDVTPSPLS	38	dimorphic	286	0.00782	**
TELQQVVQLQNYDEE	38	dimorphic	134	0.0333	*
IFGESEDNDEYLDQV	38	dimorphic	277	0.0253	*
GESEDNDEYLDQVVT	38	dimorphic	272.5	0.0279	*
DNDEYLDQVVTGEAI	38	dimorphic	276.5	0.0244	*
MDNILSGFENEYDVI	33	dimorphic	300	0.00617	**
NILSGFENEYDVIYL	33	dimorphic	275	0.0417	*
LKKRKYFLDVLESDL	33	dimorphic	240	0.0402	*
RKYFLDVLESDLMQF	33	dimorphic	289.5	0.00838	**
SDLMQFKHISSNEYI	33	dimorphic	262.5	0.0164	*
FKHISSNEYIIEDSF	33	dimorphic	297	0.00373	**
AIDDKIDLFKNPYDF	33	dimorphic	280	0.0298	*
PYDFEAIKKLINDDT	33	dimorphic	260.5	0.0202	*
IISKLIEGKFQDMLN	33	dimorphic	240	0.0402	*
KCLLNYKQEGDKCVE	33	conserved	160	0.0402	*
LNYKQEGDKCVENPN	33	conserved	256	0.0401	*
GDKCVENPNPTCNEN	19	conserved	270	0.0367	*
DKCVENPNPTCNENN	19	conserved	276	0.0165	*
KCVENPNPTCNENNG	19	conserved	270.5	0.0195	*
VENPNPTCNENNGGC	19	conserved	290	0.00886	**
ENPNPTCNENNGGCD	19	conserved	291	0.0119	*
NPNPTCNENNGGCDA	19	conserved	290	0.00886	**
PNPTCNENNGGCDAD	19	conserved	282	0.0208	*
NPTCNENNGGCDADA	19	conserved	280	0.0169	*
PTCNENNGGCDADAT	19	conserved	284	0.0121	*
TCNENNGGCDADATC	19	conserved	272	0.0232	*
CNENNGGCDADATCT	19	conserved	267.5	0.0254	*
NENNGGCDADATCTE	19	conserved	280	0.0252	*
ENNGGCDADATCTEE	19	conserved	284	0.021	*
NNGGCDADATCTEED	19	conserved	272	0.0425	*
NGGCDADATCTEEDS	19	conserved	271.5	0.044	*
DADATCTEEDSGSSR	19	conserved	296	0.0041	**
TCTEEDSGSSRKKIT	19	conserved	263.5	0.0355	*
ECTKPDSYPLFDGIF	19	conserved	299	0.00481	**
CTKPDSYPLFDGIFC	19	conserved	268	0.0203	*
